# Cell-free DNA ultra-low-pass whole genome sequencing to distinguish malignant peripheral nerve sheath tumor (MPNST) from its benign precursor lesion: a cross-sectional study

**DOI:** 10.1101/2021.04.22.21255769

**Authors:** Jeffrey J. Szymanski, R. Taylor Sundby, Paul A. Jones, Divya Srihari, Noah Earland, Peter K. Harris, Wenjia Feng, Faridi Qaium, Haiyan Lei, David Roberts, Michele Landeau, Jamie Bell, Yi Huang, Leah Hoffman, Melissa Spencer, Matthew B. Spraker, Li Ding, Brigitte C. Widemann, Jack F. Shern, Angela C. Hirbe, Aadel A. Chaudhuri

## Abstract

**Background:** The leading cause of mortality for patients with the Neurofibromatosis type 1 (NF1) cancer predisposition syndrome is development of Malignant Peripheral Nerve Sheath Tumor (MPNST), an aggressive soft tissue sarcoma. In the setting of NF1, this cancer type frequently arises from within its common and benign precursor, plexiform neurofibroma (PN). Transformation from PN to MPNST is challenging to diagnose due to difficulties in distinguishing cross-sectional imaging results and intralesional heterogeneity resulting in biopsy sampling errors.

**Methods and Findings:** This multi-institutional study from the National Cancer Institute and Washington University in St. Louis used fragment size analysis and ultra-low-pass whole genome sequencing (ULP-WGS) of plasma cell-free DNA (cfDNA) to distinguish between MPNST and PN in patients with NF1. Following in-silico enrichment for short cfDNA fragments and copy number analysis to estimate the fraction of plasma cfDNA originating from tumor (tumor fraction), we developed a noninvasive classifier which differentiates MPNST from PN with 86% pre-treatment accuracy (91% specificity, 75% sensitivity), and 89% accuracy on serial analysis (91% specificity, 83% sensitivity). Healthy controls without NF1 (subjects = 16, plasma samples = 16), PN (subjects = 23, plasma samples = 23), and MPNST (subjects = 14, plasma samples = 46) cohorts showed significant differences in tumor fraction in plasma (*P* = 0.001 as well as cfDNA fragment length (*P* < 0.001) with MPNST samples harboring shorter fragments and being enriched for tumor-derived cfDNA relative to PN and healthy controls. Mutational analysis demonstrated focal NF1 copy number loss in PN and MPNST patient plasma but not in healthy controls. Greater genomic instability including alterations associated with malignant transformation (focal copy number gains in chromosome arms 1q, 7p, 8q, 9q, and 17q; focal copy number losses in *SUZ12, SMARCA2, CDKN2A/B*, and chromosome arms 6p and 9p) was more prominently observed in MPNST plasma. Furthermore, the sum of longest tumor diameters (SLD) visualized by cross-sectional imaging correlated significantly with paired tumor fractions in plasma from MPNST patients (*r* = 0.39, *P* = 0.024). On serial analysis, tumor fraction levels in plasma dynamically correlated with treatment response to therapy and minimal residual disease (MRD) detection before relapse. Study limitations include a modest MPNST sample size despite accrual from two major referral centers for this rare malignancy, and lack of uniform treatment and imaging protocols representing a real-world cohort.

**Conclusions:** Tumor fraction levels derived from cfDNA fragment size and copy number alteration analysis of plasma cfDNA using ULP-WGS significantly correlated with MPNST tumor burden, accurately distinguished MPNST from its benign PN precursor, and dynamically correlated with treatment response. In the future, our findings could form the basis for improved early cancer detection and monitoring in high-risk cancer-predisposed populations.

**Author summary:** *Why was this study done?:*

➢ Neurofibromatosis 1 (NF1) is the most common inherited cancer predisposition syndrome.
➢ The leading cause of mortality in NF1 is malignant peripheral nerve sheath tumor (MPNST), an aggressive soft tissue sarcoma that arises from a benign plexiform neurofibroma (PN) precursor lesion.
➢ Transformation from PN to MPNST is challenging to detect by imaging (due to difficulty in distinguishing PN from MPNST radiologically) or by biopsy (due to intralesional heterogeneity), which often delays the diagnosis of MPNST and results in a worsened prognosis.

*What did the researchers do and find?:*

➢ We conducted a multi-institutional study involving two large NF1 referral centers, the National Cancer Institute and Washington University in St. Louis, involving 73 patients from whom plasma cell-free DNA (cfDNA) was analyzed using ultra-low-pass whole genome sequencing (ULP-WGS).
We found that cfDNA from patients with MPNST harbors a shorter fragmentation profile compared to patients with PN or healthy donors. Using sequencing reads from this fragmentation profile, we quantified genome-wide copy number alterations (CNAs) in cfDNA and used CNAs to estimate the fraction of plasma cfDNA originating from tumor.
➢ Tumor fraction in plasma cfDNA distinguished pre-treatment MPSNT from PN with 86% accuracy. Plasma cfDNA from MPNST and PN patients harbored focal copy number loss of NF1, not found in healthy donors. Strikingly, MPNST patient cfDNA also had significantly greater tumor genomic instability compared to PN, with copy number alterations in key genomic loci previously observed in MPNST tissue (i.e., gain of chromosome arm 8q and loss of 9p), which enabled sensitive and specific liquid biopsy discrimination of MPNST from PN.
➢ Plasma-derived tumor fraction correlated with tumor size from imaging in MPNST patients, and serial cfDNA analysis demonstrated the potential for noninvasive detection of minimal residual disease, treatment response assessment, and the potential for even greater assay sensitivity.

*What do these findings mean?:*

➢ Our findings suggest that cfDNA fragment analysis followed by ULP-WGS has the potential to be developed as a biomarker for treatment response, and as a screening assay for early detection of MPNST.
➢ This study provides, to our knowledge, the first evidence for the ability of liquid biopsy to distinguish between benign and malignant tumors in a heritable cancer predisposition syndrome.
