## Supplemental Tables 1-8 for "Cell-free DNA ultra-low-pass whole genome sequencing to distinguish malignant peripheral nerve sheath tumor (MPNST) from its benign precursor lesion: a cross-sectional study"

### Sheet: Table of Contents
	Table of Contents for Supplementary Tables
	Supplemental Table 1. Details of all sequencing libraries in this study.
	Supplemental Table 2. MPNST patient characteristics.
	Supplemental Table 3. Plexiform neurofibroma patient characteristics.
	Supplemental Table 4. Healthy adult donor characteristics.
	Supplemental Table 5. Confusion matrix comparing cfDNA assay performance to pre-treatment MPNST vs. PN diagnosis.
	Supplemental Table 6. Comparison of diagnostic tests’ ability to distinguish MPNST from PN.
	Supplemental Table 7. Assay performance with alternative ROC cutpoints and timepoints.
	Supplemental Table 8. Multivariate logistic regression predicting MPNST vs. plexiform neurofibroma clinical status.

### Sheet: Table S1
	Table S1. Details of all sequencing libraries in this study.
	Characteristics, sequencing statistics and inferred tumor fraction for each sequenced library. For more details, see Methods sections titled Clinical Specimens, Library Construction and Sequencing, and Copy Number Alterations and Tumor Fraction.
	Subject ID	Age	Sex	Diagnosis	Institution	Specimen Type	Isolation Type	Collection Day	De-duplicated Mapped Read Pairs	Tumor Fraction
	sar010	16-20	m	mpnst	NCI	blood	cfDNA	0	49652729	0.0365
	sar010	16-20	m	mpnst	NCI	blood	cfDNA	571	39723771	0.02827
	sar010	16-20	m	mpnst	NCI	blood	cfDNA	573	4.40074e+07	0.01718
	sar010	16-20	m	mpnst	NCI	blood	cfDNA	723	47541466	0.04155
	sar012	21-25	m	plexiform	NCI	blood	cfDNA	0	9.82629e+06	0.0289
	sar013	26-30	f	plexiform	NCI	blood	cfDNA	0	16519133	0.02153
	sar015	11-15	m	plexiform	NCI	blood	cfDNA	0	10634076	0.03108
	sar017	11-15	f	plexiform	NCI	blood	leukocyte	0	2.51514e+07	0
	sar020	46-50	f	plexiform	NCI	blood	cfDNA	0	1.05365e+07	0.02267
	sar022	41-45	m	plexiform	NCI	blood	cfDNA	0	10787499	0.03165
	sar025	16-20	m	plexiform	NCI	blood	cfDNA	0	10260147	0.0209
	sar032	16-20	m	plexiform	NCI	blood	cfDNA	0	6.91956e+06	0.02791
	sar036	16-20	m	plexiform	NCI	blood	cfDNA	0	13326665	0.02068
	sar039	41-45	f	plexiform	NCI	blood	cfDNA	0	9876042	0.02166
	sar042	11-15	m	plexiform	NCI	blood	cfDNA	0	1.05627e+07	0.04817
	sar062	21-25	f	plexiform	WUSTL	blood	cfDNA	0	17452103	0.05681
	sar063	56-60	m	mpnst	WUSTL	blood	cfDNA	0	35184866	0.02592
	sar065	61-65	m	healthy	WUSTL	blood	cfDNA	0	6.66097e+07	0.03268
	sar069	26-30	m	healthy	WUSTL	blood	cfDNA	0	7.29972e+07	0.02006
	sar079	41-45	m	mpnst	WUSTL	blood	cfDNA	0	2.90117e+07	0.07094
	sar079	41-45	m	mpnst	WUSTL	blood	cfDNA	0	6.83037e+07	0.02299
	sar079	41-45	m	mpnst	WUSTL	blood	cfDNA	6	36811466	0.02055
	sar080	31-35	f	mpnst	WUSTL	blood	cfDNA	0	60155886	0.09238
	sar080	31-35	f	mpnst	WUSTL	blood	cfDNA	114	136114724	0.02961
	sar080	31-35	f	mpnst	WUSTL	blood	cfDNA	156	7.78914e+07	0.01883
	sar080	31-35	f	mpnst	WUSTL	blood	cfDNA	185	1.08743e+08	0
	sar080	31-35	f	mpnst	WUSTL	blood	cfDNA	185	149750146	0.02236
	sar080	31-35	f	mpnst	WUSTL	tumor	tissue	247	2.20356e+07	0.6374
	sar080	31-35	f	mpnst	WUSTL	blood	leukocyte	0	39065610	0.01449
	sar080	31-35	f	mpnst	WUSTL	blood	cfDNA	331	31846286	0.02687
	sar081	31-35	f	mpnst	WUSTL	blood	cfDNA	0	1.21034e+08	0.2037
	sar081	31-35	f	mpnst	WUSTL	blood	cfDNA	21	8.62327e+07	0.1039
	sar081	31-35	f	mpnst	WUSTL	tumor	tissue	27	93910931	0.2523
	sar081	31-35	f	mpnst	WUSTL	blood	leukocyte	0	9.566e+07	0.02531
	sar081	31-35	f	mpnst	WUSTL	blood	cfDNA	97	6.87465e+07	0.09007
	sar081	31-35	f	mpnst	WUSTL	blood	cfDNA	111	8.38664e+07	0.04156
	sar082	36-40	f	mpnst	WUSTL	blood	leukocyte	0	8.57617e+07	0
	sar082	36-40	f	mpnst	WUSTL	blood	cfDNA	0	26751791	0.1281
	sar082	36-40	f	mpnst	WUSTL	blood	cfDNA	0	89533253	0.1191
	sar082	36-40	f	mpnst	WUSTL	blood	cfDNA	42	40176822	0.1791
	sar082	36-40	f	mpnst	WUSTL	blood	cfDNA	56	6.85379e+07	0.1793
	sar084	56-60	f	mpnst	WUSTL	blood	cfDNA	0	30464116	0.01994
	sar084	56-61	f	mpnst	WUSTL	blood	cfDNA	21	110404417	0.02378
	sar084	56-62	f	mpnst	WUSTL	blood	cfDNA	77	25240772	0.03113
	sar085	16-20	m	mpnst	WUSTL	blood	cfDNA	0	8.59477e+07	0.02517
	sar085	16-20	m	mpnst	WUSTL	blood	cfDNA	62	3.70188e+07	0.0199
	sar085	16-20	m	mpnst	WUSTL	blood	cfDNA	69	22567603	0.03756
	sar085	16-20	m	mpnst	WUSTL	blood	cfDNA	118	4.45927e+07	0.1555
	sar085	16-20	m	mpnst	WUSTL	blood	cfDNA	238	23172649	0.04487
	sar095	36-40	f	plexiform	WUSTL	blood	cfDNA	0	5.02553e+07	0.02566
	sar098	21-25	f	plexiform	WUSTL	blood	leukocyte	0	22135452	0.01736
	sar098	21-25	f	plexiform	WUSTL	blood	cfDNA	0	2.33689e+07	0.02752
	sar099	21-25	m	plexiform	WUSTL	blood	cfDNA	0	2.86881e+07	0.01971
	sar100	36-40	m	plexiform	WUSTL	blood	leukocyte	0	10472643	0.01945
	sar100	36-40	m	plexiform	WUSTL	blood	cfDNA	0	121229889	0.03655
	sar101	51-55	m	plexiform	WUSTL	blood	cfDNA	0	1.33633e+07	0.02576
	sar102	21-25	m	mpnst	WUSTL	blood	cfDNA	0	63705964	0.1511
	sar102	21-25	m	mpnst	WUSTL	blood	cfDNA	49	7.82907e+07	0.02141
	sar102	21-25	m	mpnst	WUSTL	blood	cfDNA	201	1.80128e+07	0.3457
	sar102	21-25	m	mpnst	WUSTL	blood	cfDNA	222	18507904	0.4005
	sar102	21-25	m	mpnst	WUSTL	blood	cfDNA	259	22032331	0.431
	sar103	31-35	f	plexiform	WUSTL	blood	cfDNA	0	16099185	0.02291
	sar107	36-40	f	mpnst	WUSTL	blood	cfDNA	0	7.94041e+07	0.01884
	sar107	36-41	f	mpnst	WUSTL	blood	cfDNA	92	14402026	0.02186
	sar107	36-42	f	mpnst	WUSTL	blood	cfDNA	145	20677058	0.02024
	sar108	31-35	f	plexiform	WUSTL	blood	cfDNA	0	1.27881e+07	0.03809
	sar109	46-50	m	plexiform	WUSTL	blood	leukocyte	0	2.01327e+07	0.02415
	sar109	46-50	m	plexiform	WUSTL	blood	cfDNA	0	17549108	0.03809
	sar110	56-60	m	healthy	NCI	blood	leukocyte	0	37336058	0.06354
	sar110	56-60	m	healthy	NCI	blood	cfDNA	0	52549604	0.03314
	sar111	61-65	m	healthy	NCI	blood	cfDNA	0	2.22912e+07	0.02669
	sar111	61-65	m	healthy	NCI	blood	leukocyte	0	38738047	0.06666
	sar112	26-30	f	healthy	NCI	blood	cfDNA	0	2.84948e+07	0.0182
	sar113	21-25	f	healthy	NCI	blood	cfDNA	0	2.92936e+07	0.03282
	sar114	21-25	f	healthy	NCI	blood	cfDNA	0	2.53065e+07	0.02144
	sar114	21-25	f	healthy	NCI	blood	leukocyte	0	3.10303e+07	0
	sar115	56-60	f	healthy	NCI	blood	cfDNA	0	24810826	0.02271
	sar115	56-60	f	healthy	NCI	blood	leukocyte	0	27609702	0.03235
	sar116	31-35	m	healthy	NCI	blood	cfDNA	0	2.82939e+07	0.02486
	sar118	56-60	f	healthy	NCI	blood	cfDNA	0	2.68783e+07	0.01748
	sar119	21-25	m	healthy	NCI	blood	leukocyte	0	31672267	0.04832
	sar119	21-25	m	healthy	NCI	blood	cfDNA	0	28304389	0.02997
	sar120	21-25	f	healthy	NCI	blood	cfDNA	0	24333608	0.02325
	sar120	21-25	f	healthy	NCI	blood	leukocyte	0	37475034	0
	sar121	31-35	m	healthy	NCI	blood	leukocyte	0	2.91243e+07	0.03992
	sar121	31-35	m	healthy	NCI	blood	cfDNA	0	2.69626e+07	0.03391
	sar122	21-26	f	healthy	NCI	blood	cfDNA	0	2.63856e+07	0.03845
	sar122	31-35	f	healthy	NCI	blood	leukocyte	0	3.08597e+07	0.07534
	sar123	46-50	m	healthy	NCI	blood	leukocyte	0	31490169	0.1039
	sar123	46-50	m	healthy	NCI	blood	cfDNA	0	26333476	0.04296
	sar129	6-10	f	mpnst	NCI	blood	cfDNA	0	42652770	0.03206
	sar129	6-10	f	mpnst	NCI	blood	cfDNA	21	41388631	0.02405
	sar129	6-10	f	mpnst	NCI	blood	cfDNA	21	5.10198e+07	0.04131
	sar129	6-10	f	mpnst	NCI	blood	cfDNA	21	4.13994e+07	0.02767
	sar129	11-15	f	mpnst	NCI	tumor	tissue	97	2.34628e+07	0.1747
	sar130	16-20	m	mpnst	NCI	blood	cfDNA	0	41570080	0.04492
	sar130	16-21	m	mpnst	NCI	blood	cfDNA	0	4.15824e+07	0.04575
	sar131	41-45	m	mpnst	WUSTL	blood	cfDNA	0	31156304	0.01926
	sar132	16-20	f	plexiform	WUSTL	blood	cfDNA	0	2.96654e+07	0.02204
	sar133	56-60	f	mpnst	WUSTL	blood	cfDNA	0	4.27925e+07	0.4789
	sar137	71-75	f	healthy	NCI	blood	cfDNA	0	25619365	0.02374
	sar146	31-35	f	plexiform	WUSTL	tumor	tissue	0	18604221	0.01786
	sar146	31-35	f	plexiform	WUSTL	blood	leukocyte	0	17008101	0.02593
	sar146	31-35	f	plexiform	WUSTL	blood	cfDNA	0	1.45296e+07	0.03748
	sar148	46-50	f	plexiform	WUSTL	blood	cfDNA	0	1.66733e+07	0.0392
	sar149	26-30	f	plexiform	WUSTL	blood	cfDNA	0	16570380	0

### Sheet: Table S2
	Table S2. MPNST patient characteristics.
	Overview of characteristics for patients with malignant peripheral nerve sheath tumor (MPNST). For more details, see Methods section titled Study Design.
	Patient ID	Sex	Age at First Sample	Age at MPNST Diagnosis	Tumor Grade	NIH NF1 Criteria	Treatment Modality	Clinical Status		Characteristics	Total Patients (n = 14)
	sar010	Male	11-15	11-15	High	Yes	Chemotherapy	Alive		Sex, n (%)
	sar063	Male	56-60	56-60	Unavailable	No	Chemotherapy, Surgery, Radiotherapy	Alive		Male	7 (50)
	sar079	Male	41-45	41-45	High	Yes	Chemotherapy, Radiotherapy	Deceased		Female	7 (50)
	sar080	Female	31-35	31-35	High	Yes	Chemotherapy, Surgery, Radiotherapy	Alive		Age at first sample (years)
	sar081	Female	31-35	31-35	High	Yes	Chemotherapy, Radiotherapy	Deceased		Median (range)	36 (10-59)
	sar082	Female	36-40	36-40	Unavailable	No	Chemotherapy	Deceased		Age at MPNST diagnosis (years)
	sar084	Female	56-60	56-60	High	No	Chemotherapy	Deceased		Median (range)	33.5 (10-59)
	sar085	Male	16-20	16-20	High	Yes	Chemotherapy, Surgery	Alive		Follow-up time (days)
	sar102	Male	21-25	21-25	High	Yes	Chemotherapy, Surgery, Radiotherapy	Deceased		Median (interquartile range)	183 (131-316)
	sar107	Female	36-40	36-40	High	No	Chemotherapy	Alive		Cell-free DNA (ng/mL plasma)
	sar129	Female	6-10	6-10	High	Yes	Surgery	Alive		Median (range)	18.7 (2.0-69.3)
	sar130	Male	16-20	16-20	High	Yes	Surgery	Alive		PET Imaging (SUVmax)
	sar131	Male	41-45	41-45	High	Yes	Chemotherapy	Alive		Median (range)	6.7 (2.1-13.9)
	sar133	Female	56-60	56-60	High	No	Chemotherapy	Alive		Local Therapy
										Radiotherapy, n (%)	5 (35.7)
										Surgery, n (%)	6 (42.9)
										Chemotherapy
										Yes, n (%)	12 (86.7)
										No, n (%)	2 (14.3)

### Sheet: Table S3
	Table S3. Plexiform neurofibroma patient characteristics.
	Overview of characteristics for patients with benign plexiform neurofibroma. For more details, see Methods section titled Study Design.
	Patient ID	Sex	Age	Age at NF1 Diagnosis	Age at Plexiform Diagnosis	Clinical Status		Characteristics	Total patients (n = 44)
	sar012	Male	21-25	0-5	11-15	Alive		Sex, n (%)
	sar013	Female	26-30	0-5	21-25	Alive		Male	11 (47.8)
	sar015	Male	11-15	Unavailable	6-10	Alive		Female	12 (52.2)
	sar020	Female	46-50	Unavailable	46-50	Alive		Age (years)
	sar022	Male	41-45	11-15	26-30	Alive		Median (range)	27 (14-54)
	sar025	Male	16-20	Childhood	0-5	Alive		Follow-up time (days)
	sar032	Male	11-15	0-5	0-5	Alive		Median (interquartile range)	690 (531-1140)
	sar036	Male	16-20	0-5	0-5	Alive
	sar039	Female	36-40	0-5	36-40	Alive
	sar042	Male	11-15	0-5	0-5	Alive
	sar062	Female	21-25	Childhood	11-15	Alive
	sar095	Female	36-40	16-20	26-30	Alive
	sar098	Female	21-25	Childhood	22-15	Alive
	sar099	Male	21-25	Childhood	16-20	Alive
	sar100	Male	36-40	Childhood	11-15	Alive
	sar101	Male	51-55	Childhood	46-50	Alive
	sar103	Female	31-35	16-20	26-30	Alive
	sar108	Female	31-35	Childhood	31-35	Alive
	sar109	Male	46-50	Childhood	41-45	Alive
	sar132	Female	16-20	Childhood	11-16	Alive
	sar146	Female	31-35	26-30	26-30	Alive
	sar148	Female	46-50	Childhood	Childhood	Alive
	sar149	Female	26-30	Childhood	21-25	Alive

### Sheet: Table S4
	Table S4. Healthy adult donor characteristics.
	Overview of healthy adult donors in this study. For more details, see Methods section titled Healthy Controls.
	Subject ID	Sex	Age		Characteristics	Total (n = 16)
	sar065	Male	61-65		Sex, n (%)
	sar069	Male	26-30		Male	8 (50)
	sar110	Male	56-60		Female	8 (50)
	sar111	Male	61-65		Age (years)
	sar112	Female	26-30		Median (range)	32.5 (23-75)
	sar113	Female	21-25
	sar114	Female	21-25
	sar115	Female	56-60
	sar116	Male	31-35
	sar118	Female	56-60
	sar119	Male	21-25
	sar120	Female	21-25
	sar121	Male	31-35
	sar122	Female	21-25
	sar123	Male	46-50
	sar137	Female	71-75

### Sheet: Table S5
	Table S5. Confusion matrix comparing cfDNA assay performance to pre-treatment MPNST vs. PN diagnosis.
	Confusion matrix for pre-treatment MPNST versus PN using the Youden’s index-optimized cutpoint for cfDNA-based prediction. For details, see Figure 4, Results section titled Tumor fraction distinguishes MPNST from plexiform neurofibroma, and Methods section titled Copy number alteration and tumor fraction analysis.
				Predicted
				MPNST	PN
		Diagnosis	MPNST	TP= 9	FN = 3
			PN	FP = 2	TN = 21
	FN, false negative; FP, false positive; MPNST, malignant peripheral nerve sheath tumor; PN, plexiform neurofibroma, TN, true negative; TP, true positive.

### Sheet: Table S6
	Table S6. Comparison of diagnostic tests’ ability to distinguish MPNST from PN.
	Comparison of assay performance in the current study to published sensitivity and specificity for standard-of-care MPNST diagnostic tests.
	Diagnostic Modality	Sensitivity	Specificity
	Anatomic MRI1	90%	61%
	Image-guided biopsy2	73%	100%
	cfDNA ULP-WGS (current study), pre-treatment	75%	91%
	cfDNA ULP-WGS (current study), serial analysis	83%	91%
	1Wasa et al., 2010
	2Graham et al., 2019

### Sheet: Table S7
	Table S7. Assay performance with alternative ROC cutpoints and timepoints.
	Comparison of different cutpoints and conditions for the receiver operating characteristic (ROC) curve predicting MPNST vs. plexiform neurofibroma clinical status. Pre-treatment represents the baseline cfDNA data, while serial analysis represents the highest plasma-derived tumor fraction detected on serial analysis. For details, see Results section titled Tumor fraction distinguishes MPNST from p…
	Condition	Cutpoint	AUC	Sensitivity	Specificity	Accuracy
	Youden’s Index, pre-treatment	0.0413	0.83	0.75	0.91	0.86
	Youden’s Index, serial analysis	0.0413	0.89	0.83	0.91	0.89
	Specificity 100%, pre-treatment	0.0709	0.83	0.5	1	0.83
	Specificity 100%, serial analysis	0.0709	0.89	0.58	1	0.86
	Sensitivity 92%, pre-treatment	0.0219	0.83	0.92	0.3	0.51
	Sensitivity 92%, serial analysis	0.0311	0.89	0.92	0.7	0.77
	Sensitivity 100%, pre-treatment	0.0214	0.83	1	0.22	0.49
	Sensitivity 100%, serial analysis	0.0219	0.89	1	0.3	0.54

### Sheet: Table S8
	Table S8. Multivariate logistic regression predicting MPNST vs. plexiform neurofibroma clinical status.
	For details, see Results section titled Tumor fraction distinguishes MPNST from plexiform neurofibroma, and Methods section titled Power and statistical analyses.
	Variable	Odds ratio	95% CI	P-value
	Plasma tumor fraction	4.41E32	[5.86xE9-1.20E72]	0.0407
	Age	0.985	[0.895-1.07]	0.724
	Sex	1.10	[0.136-9.01]	0.924
	Institution	0.960	[0.0884-11.4]	0.973
